# Variability in mRNA SARS-CoV-2 BNT162b2 vaccine immunogenicity is associated with differences in the gut microbiome and habitual dietary fibre intake

**DOI:** 10.1101/2022.08.24.22279143

**Authors:** Genelle R. Healey, Liam Golding, Alana Schick, Abdelilah Majdoubi, Pascal M. Lavoie, Bruce A. Vallance

## Abstract

**Objective:** Little is known about the interplay between gut microbiome and SARS-CoV-2 vaccine immunogenicity. In this prospective observational study, we investigated associations between the gut microbiome, habitual dietary fibre intake, and mRNA vaccine-elicited immune responses, including anti-Spike IgG, avidity, and ACE-2 competition (surrogate neutralization).

**Design:** 16S rRNA sequencing and short-chain fatty acid analyses were undertaken using stool samples collected from 48 healthy individuals at baseline and twelve-weeks after 1^st^ BNT162b2 SARS-CoV-2 vaccine dose. Associations between gut microbiome data and SARS-CoV-2 spike and RBD IgG levels, competitive binding antibodies, and anti-SARS-CoV-2 spike total relative fractional avidity assays were evaluated. A validated dietary fibre intake food frequency questionnaire was also used to correlate habitual dietary fibre intakes with vaccine responses.

**Results:** Our data revealed several baseline bacterial taxa, including *Prevotella, Haemophilus* and *Veillonella* (p<0.01), associated with BNT162b2 vaccine responses. Several *Bacteroides* spp. (p<0.01) as well as *Bifidobacterium animalis*, (p=0.003), amongst others, were positively associated with antibody avidity. Conversely, concentrations of isovaleric and isobutyric acid were higher in individuals with the lowest SARS-CoV-2 vaccine responses (p<0.01). Classifying participants based on habitual dietary fibre intake identified distinct avidity responses.

**Conclusion:** We showed associations between baseline gut microbiota composition and immunogenicity of BNT162b2 vaccine responses, particularly avidity maturation. We also demonstrate that branched-chain fatty acids and habitual dietary fibre intakes are associated with BNT162b2 vaccine immunogenicity. Together these findings indicate a link between gut microbiome, diet and antibody immunity to SARS-CoV-2 spike protein, suggesting interventions which modulate the gut microbiome could enhance COVID-19 vaccine responses.

**SIGNIFICANCE OF THIS STUDY:** *What is already known on this subject?:*

- Strength and persistence of the SARS-CoV-2 BNT162b2 vaccine is variable between individuals.
- To date, only one study has demonstrated that baseline gut microbiota can predict SARS-CoV-2 vaccine response.

*What are the new findings?:*

- For the first time we showed that the higher concentrations of branched-chain fatty acids, isovaleric and isobutyric acids, are negatively associated with SARS-CoV-2 BNT162b2 vaccine responses.
- We revealed that habitual dietary fibre intake led to variability in the strength of antibody binding after the BNT162b2 vaccine. Specifically, high dietary fibre consumers displayed a significant increase in antibody avidity between in their 1^st^ and 2^nd^ dose.

*How this study might affect research, practice, or policy:*

- Our data suggests that therapeutic interventions which target the gut microbiome, including dietary modification, as well as pre-, pro-, and post-biotics, could enhance BNT162b2 vaccine immunogenicity, thus helping in the fight against COVID-19.
