## Supplementary Tables for "Variability in mRNA SARS-CoV-2 BNT162b2 vaccine immunogenicity is associated with differences in the gut microbiome and habitual dietary fibre intake"

### Sheet: Table S1
Supplementary Table 1	Participant characteristics and sample collection information
Variable	BNT162b2 (n=52)
Age, years (median [IQR])	4 [32.3-54]
Female [Male]	46 [6]
Seropositivity to SARS-CoV-2 (Reactive [Non-reactive])	2 [50]
Blood sample collected post 1st vaccine (Yes [No])	47 [5]
Blood sample collected post 2nd vaccine (Yes [No])	18 [34]
Baseline stool samples collected (Yes [No])	48 [4]
Twelve-weeks post 1st vaccine stool samples collected (Yes [No])	41 [11]
Matching baseline and twelve-week stool samples collected (Yes [No])	38 [14]
Dietary fibre grouping (Low [Moderate] High) (n=41)	13 [14] 14
Total dietary fibre intake, g/day (mean [SD]) (n=41)	24.7 [11.9]
Vegetarian (Yes [No]) (n=41)	4 [37]
Antibiotics taken within 9 months of collecting stool (Yes [No]) (n=41)	3 [38]
Significant* change in weight or food intake over the past year (Yes [No]) (n=41)	7 [34]
IQR – inter quartile range, SD – standard deviation. * Significant body weight changes >10% weight gain or loss and significant changes in food intake included becoming vegetarian/vegan, stopped consuming gluten, dairy or sugar, increased fruit, or vegetable intake, etc.

### Sheet: Table S2
Supplementary Table 2			Gut microbiota species significantly positively or negatively associated (p<0.01; statistical test) with higher avidity after the 1st dose of the BNT162b2 vaccine (D1) in a subset of participants (n=15)
	baseMean	log2FoldChange	lfcSE	stat	pvalue	padj	Kingdom	Phylum	Class	Order	Family	Genus	Species
ASV_12	228.659	8.26501	1.69063	4.88872	1.01492e-06	2.00084e-05	Bacteria	Firmicutes	Negativicutes	Acidaminococcales	Acidaminococcaceae	Phascolarctobacterium	succinatutens
ASV_90	706.794	-5.95907	1.68948	-3.52716	0.000420045	0.00445894	Bacteria	Firmicutes	Negativicutes	Acidaminococcales	Acidaminococcaceae	Acidaminococcus	intestini
ASV_107	79.487	-13.5191	1.7178	-7.87	3.54652e-15	1.6314e-13	Bacteria	Bacteroidota	Bacteroidia	Bacteroidales	Bacteroidaceae	Bacteroides	coprocola
ASV_116	199.654	-7.96557	1.71594	-4.64211	3.44866e-06	5.94895e-05	Bacteria	Proteobacteria	Gammaproteobacteria	Burkholderiales	Sutterellaceae	Sutterella	massiliensis/stercoricanis/wadsworthensis
ASV_164	112.452	5.76492	1.6052	3.59141	0.000328892	0.00378226	Bacteria	Actinobacteriota	Coriobacteriia	Coriobacteriales	Eggerthellaceae	Slackia	isoflavoniconvertens
ASV_202	18.4389	5.69003	1.69267	3.36157	0.000774994	0.00763923	Bacteria	Bacteroidota	Bacteroidia	Bacteroidales	Bacteroidaceae	Bacteroides	plebeius
ASV_219	101.368	14.8944	1.62312	9.17636	4.45912e-20	3.07679e-18	Bacteria	Bacteroidota	Bacteroidia	Bacteroidales	Bacteroidaceae	Bacteroides	stercoris
ASV_222	11.5713	-13.329	1.72627	-7.72127	1.15179e-14	3.97366e-13	Bacteria	Firmicutes	Clostridia	Lachnospirales	Lachnospiraceae	Lachnospiraceae UCG-001	bacterium
ASV_298	73.6214	7.32141	1.69204	4.32697	1.51177e-05	0.000208624	Bacteria	Firmicutes	Clostridia	Lachnospirales	Lachnospiraceae	Howardella	ureilytica
ASV_343	78.2633	7.2298	1.57992	4.57605	4.73843e-06	7.26559e-05	Bacteria	Bacteroidota	Bacteroidia	Bacteroidales	Rikenellaceae	Alistipes	inops
				This table provides the p values and species names relating to figure 6

### Sheet: Table S3
Supplementary Table 3			Gut microbiota species significantly positively or negatively associated (p<0.01; statistical test) with higher avidity after the 2nd dose of the BNT162b2 vaccine (D2) in a subset of participants (n=15)
	baseMean	log2FoldChange	lfcSE	stat	pvalue	padj	Kingdom	Phylum	Class	Order	Family	Genus	Species
ASV_12	652.683	16.616	1.12977	14.7075	5.77085e-49	4.0396e-47	Bacteria	Firmicutes	Negativicutes	Acidaminococcales	Acidaminococcaceae	Phascolarctobacterium	succinatutens
ASV_40	856.312	15.0168	1.12976	13.292	2.57622e-40	1.20223e-38	Bacteria	Synergistota	Synergistia	Synergistales	Synergistaceae	Cloacibacillus	evryensis
ASV_56	1163.67	18.9073	1.12978	16.7354	7.23797e-63	1.01332e-60	Bacteria	Firmicutes	Negativicutes	Veillonellales-Selenomonadales	Selenomonadaceae	Megamonas	funiformis
ASV_90	299.946	-11.5581	1.09782	-10.5282	6.40272e-26	1.12048e-24	Bacteria	Firmicutes	Negativicutes	Acidaminococcales	Acidaminococcaceae	Acidaminococcus	intestini
ASV_104	165.217	-7.25776	1.09406	-6.63376	3.27253e-11	3.81795e-10	Bacteria	Bacteroidota	Bacteroidia	Bacteroidales	Bacteroidaceae	Bacteroides	massiliensis
ASV_123	100.811	-5.52151	1.09182	-5.05715	4.25558e-07	4.58294e-06	Bacteria	Actinobacteriota	Actinobacteria	Bifidobacteriales	Bifidobacteriaceae	Bifidobacterium	bifidum
ASV_177	53.6415	4.11029	1.12862	3.64188	0.000270654	0.00270654	Bacteria	Actinobacteriota	Actinobacteria	Bifidobacteriales	Bifidobacteriaceae	Bifidobacterium	animalis
ASV_202	127.887	14.0088	1.1298	12.3994	2.63198e-35	9.21195e-34	Bacteria	Bacteroidota	Bacteroidia	Bacteroidales	Bacteroidaceae	Bacteroides	plebeius
ASV_217	45.7758	12.5268	1.12987	11.0869	1.4526e-28	3.38939e-27	Bacteria	Bacteroidota	Bacteroidia	Bacteroidales	Tannerellaceae	Parabacteroides	johnsonii
ASV_309	60.5267	12.8584	1.12983	11.3808	5.21141e-30	1.45919e-28	Bacteria	Desulfobacterota	Desulfovibrionia	Desulfovibrionales	Desulfovibrionaceae	Desulfovibrio	fairfieldensis
ASV_328	27.3676	11.3342	1.12346	10.0886	6.20637e-24	9.65435e-23	Bacteria	Bacteroidota	Bacteroidia	Bacteroidales	Bacteroidaceae	Bacteroides	ovatus
ASV_384	36.4393	12.1197	1.12989	10.7265	7.64447e-27	1.52889e-25	Bacteria	Firmicutes	Clostridia	Lachnospirales	Lachnospiraceae	Eisenbergiella	tayi
ASV_635	21.052	11.2321	1.13866	9.86429	5.94561e-23	8.32385e-22	Bacteria	Firmicutes	Clostridia	Oscillospirales	Ruminococcaceae	Negativibacillus	massiliensis
				This table provides the p values and species names relating to figure 6

### Sheet: Table S4
Supplementary Table 4	Equations used to calculate absolute (U/mL) and relative fractional avidity (%), and total absolute and relative fractional avidity indices
	Very low	Low	Medium	High	Very high
Absolute fractional avidity (U/mL)
Total absolute fractional avidity index
Relative fractional avidity (%)
Total relative fractional avidity (TRFA)*
		AFA – absolute fractional avidity, RFA – relative fractional avidity
		*Based on eigenvalue plot loadings of each avidity for PC1 of all avidity data
